# Detection of Lumpy Skin Disease Virus Reads in the Human Upper Respiratory Tract Microbiome Requires Further Investigation

**DOI:** 10.1101/2024.04.22.24306117

**Authors:** Siddharth Singh Tomar, Krishna Khairnar

## Abstract

Lumpy skin disease virus (LSDV), a double-stranded DNA virus from the Capripoxvirus genus, primarily affects Bos indicus, Bos taurus breeds, and water buffalo. Arthropod vectors, including mosquitoes and biting flies, are the main LSDV transmitters. Although LSDV is not zoonotic, this study unexpectedly detected LSDV reads in the upper respiratory tract microbiome of humans from rural and urban areas in Maharashtra, India. Nasopharyngeal and oropharyngeal swab samples collected for SARS-CoV-2 surveillance underwent whole-genome metagenomics sequencing, revealing LSDV reads in 25% of samples. SKA analysis provided insights into sample relatedness despite the low coverage of LSDV reads with the reference genome. Our findings, which include the detection of LSDV contigs aligning to specific locations on the reference genome, suggest a common source for LSDV reads, potentially shared water sources or milk/milk products. Further investigation is needed to ascertain whether these reads indicate actual LSDV infections, environmental uptake, or cross-reactivity with related viral sequences.
