## Supplementary material for "Detection of Lumpy Skin Disease Virus Reads in the Human Upper Respiratory Tract Microbiome Requires Further Investigation": (Supplementary data)

### Sheet: SAMPLE DETAILS
sample_name	uploader	upload_date	overall_job_status	runtime_seconds	total_reads	passed_filters	passed_filters_percent	host_organism	notes	total_ercc_reads	subsampled_fraction	quality_control	compression_ratio	reads_after_bowtie2_ercc_filtered	reads_after_fastp	reads_after_bowtie2_host_filtered	reads_after_hisat2_host_filtered	reads_after_czid_dedup	insert_size_median	insert_size_mode	insert_size_median_absolute_deviation	insert_size_min	insert_size_max	insert_size_mean	insert_size_standard_deviation	insert_size_read_pairs	sample_type	nucleotide_type	collection_date	water_control	collection_location	host_sex	host_age_group	Urban/rural
23G214-5G-264_S1	Siddharth TOmar	2024-04-08 04:01:00	COMPLETE	22183	7691318	2026418	26.347	Human		136	0.321549	82.258	1.01	7691182	6326614	6302074	6302052	6220808	136	96	42	35	492	144.901	63.2674	7853	Nasopharyngeal Swab	DNA	2023-04	No	Nagpur	Male	0-18	Rural
23G214-5G-265_S2	Siddharth TOmar	2024-04-08 04:01:00	COMPLETE	14410	6315864	2030596	32.151	Human		112	0.437783	75.835	1.02	6315752	4789534	4638412	4638358	4568076	163	155	41	35	500	168.757	63.8801	54509	Nasopharyngeal Swab	DNA	2023-04	No	Nagpur	Male	19-60	Urban
23G214-5G-266_S3	Siddharth TOmar	2024-04-08 04:01:00	COMPLETE	8804	10579460	2031920	19.206	Human		64	0.246783	78.12	1.02	10579396	8264644	8233674	8233640	8104196	182	171	35	37	490	190.814	62.2589	12468	Nasopharyngeal Swab	DNA	2023-04	No	Nagpur	Male	61-100	Rural
23G214-5G-267_S4	Siddharth TOmar	2024-04-08 04:01:00	COMPLETE	10036	8937394	2025904	22.668	Human		120	0.282765	82.175	1.01	8937274	7344186	7164788	7164630	7072370	171	150	45	35	527	177.456	70.1887	66148	Nasopharyngeal Swab	DNA	2023-04	No	Nagpur	Female	0-18	Rural
23G214-5G-268_S5	Siddharth TOmar	2024-04-08 04:01:00	COMPLETE	10839	7539696	2025908	26.87	Human		92	0.342756	79.021	1.01	7539604	5957832	5910676	5910638	5835534	165	157	48	35	500	172.953	72.72	16812	Nasopharyngeal Swab	DNA	2023-04	No	Nagpur	Female	19-60	Rural
23G214-5G-269_S6	Siddharth TOmar	2024-04-08 04:01:00	COMPLETE	2149	4909382	77024	1.569	Human		700	1	80.367	1.01	4908682	3944960	77052	77024	75952	184	151	42	35	640	200.358	77.7385	1563203	Nasopharyngeal Swab	DNA	2023-04	No	Wardha	Female	61-100	Rural
23G214-5G-270_S7	Siddharth TOmar	2024-04-08 04:01:00	COMPLETE	20238	6787352	2031228	29.927	Human		512	0.766829	81.208	1.02	6786840	5511436	2649694	2648866	2608046	144	151	40	35	628	149.446	59.995	943263	Nasopharyngeal Swab	DNA	2023-04	No	Nagpur	Male	0-18	Urban
23G214-5G-271_S8	Siddharth TOmar	2024-04-08 04:01:00	COMPLETE	12039	8101146	2026062	25.01	Human		232	0.31122	81.949	1.01	8100914	6638618	6510184	6510062	6425778	167	150	42	35	543	173.901	66.1689	47194	Nasopharyngeal Swab	DNA	2023-04	No	Nagpur	Male	19-60	Urban
23G214-5G-272_S9	Siddharth TOmar	2024-04-08 04:01:00	COMPLETE	11462	8487652	2026016	23.87	Human		174	0.290067	83.594	1.01	8487478	7095018	6984778	6984650	6895498	171	157	41	35	514	177.669	65.2694	41093	Nasopharyngeal Swab	DNA	2023-04	No	Nagpur	Male	61-100	Rural
23G214-5G-273_S10	Siddharth TOmar	2024-04-08 04:01:00	COMPLETE	12615	8162080	2025632	24.818	Human		92	0.305892	81.928	1.01	8161988	6686988	6622148	6622054	6537888	155	153	42	35	493	159.209	62.4757	22040	Nasopharyngeal Swab	DNA	2023-04	No	Nagpur	Female	0-18	Rural
23G214-5G-274_S11	Siddharth TOmar	2024-04-08 04:01:00	COMPLETE	13236	7939688	2024976	25.504	Human		176	0.318647	81.287	1.01	7939512	6453752	6355042	6354914	6275970	160	153	39	35	502	164.975	60.6432	35018	Nasopharyngeal Swab	DNA	2023-04	No	Nagpur	Female	19-60	Rural
23G214-5G-275_S12	Siddharth TOmar	2024-04-08 04:01:00	COMPLETE	12213	7338940	2027324	27.624	Human		208	0.428999	79.916	1.01	7338732	5864800	4726360	4725706	4662018	162	151	43	35	568	167.924	65.4172	406855	Nasopharyngeal Swab	DNA	2023-04	No	Nagpur	Female	61-100	Rural
23G214-5G-276_S13	Siddharth TOmar	2024-04-08 04:01:00	COMPLETE	15054	7028752	2032080	28.911	Human		68	0.37635	82.446	1.02	7028684	5794896	5399700	5399446	5314512	169	155	41	35	545	176.73	66.3535	147173	Nasopharyngeal Swab	DNA	2023-04	No	Nagpur	Male	0-18	Rural
23G214-5G-277_S14	Siddharth TOmar	2024-04-08 04:01:00	COMPLETE	18346	4935294	2061188	41.764	Human		538	0.817242	83.672	1.03	4934756	4128988	2522276	2522126	2447166	172	151	40	35	580	179.864	64.8419	612850	Nasopharyngeal Swab	DNA	2023-04	No	Bhandara	Male	19-60	Urban
23G214-5G-278_S15	Siddharth TOmar	2024-04-08 04:01:00	COMPLETE	12875	8726346	2022900	23.182	Human		56	0.275118	84.604	1.01	8726290	7382772	7352894	7352856	7269772	165	160	41	36	578	171.288	64.6881	10744	Nasopharyngeal Swab	DNA	2023-04	No	Nagpur	Male	61-100	Rural
23G214-5G-279_S16	Siddharth TOmar	2024-04-08 04:01:00	COMPLETE	17307	6018850	2034884	33.809	Human		1398	0.595383	83.965	1.02	6017452	5052578	3418204	3417774	3359636	134	152	37	35	572	142.2	57.9141	520411	Nasopharyngeal Swab	DNA	2023-04	No	Nagpur	Female	0-18	Rural
23G214-5G-280_S17	Siddharth TOmar	2024-04-08 04:01:00	COMPLETE	6252	9275260	2034836	21.938	Human		480	0.276035	88.791	1.02	9274780	8235134	7372500	7371648	7246126	155	150	37	35	570	158.61	58.0474	297296	Nasopharyngeal Swab	DNA	2023-04	No	Nagpur	Female	19-60	Urban
23G214-5G-281_S18	Siddharth TOmar	2024-04-08 04:01:00	COMPLETE	18171	9699090	1626738	16.772	Human		2192	1	80.736	1.01	9696898	7828854	1627516	1626738	1608898	111	89	27	35	621	117.744	43.4184	1754429	Nasopharyngeal Swab	DNA	2023-04	No	Nagpur	Female	61-100	Urban
23G214-5G-282_S19	Siddharth TOmar	2024-04-08 04:01:00	COMPLETE	12508	5492710	2037296	37.091	Human		200	0.449943	83.38	1.02	5492510	4579632	4527918	4527902	4445226	162	164	43	35	513	168.052	65.6288	18426	Nasopharyngeal Swab	DNA	2023-04	No	Nagpur	Male	0-18	Rural
23G214-5G-283_S20	Siddharth TOmar	2024-04-08 04:01:00	COMPLETE	12215	8090308	2024478	25.023	Human		138	0.297256	84.473	1.01	8090170	6833968	6810572	6810554	6727728	154	150	42	36	497	158.511	63.6742	7964	Nasopharyngeal Swab	DNA	2023-04	No	Nagpur	Male	19-60	Urban
23G214-5G-284_S21	Siddharth TOmar	2024-04-08 04:01:00	COMPLETE	9276	6518738	2035154	31.22	Human		72	0.389468	81.628	1.02	6518666	5321058	5225486	5225478	5135136	160	154	40	35	500	165.409	61.9947	34016	Nasopharyngeal Swab	DNA	2023-04	No	Nagpur	Male	61-100	Rural
23G214-5G-285_S22	Siddharth TOmar	2024-04-08 04:01:00	COMPLETE	19141	5697674	2027578	35.586	Human		366	0.517148	84.66	1.01	5697308	4823318	3921338	3920694	3867544	138	150	35	35	538	143.006	53.1474	289487	Nasopharyngeal Swab	DNA	2023-04	No	Nagpur	Female	0-18	Urban
23G214-5G-286_S23	Siddharth TOmar	2024-04-08 04:01:00	COMPLETE	9663	6248686	2030608	32.497	Human		112	0.39703	83.068	1.02	6248574	5190534	5114554	5114492	5037114	158	152	41	35	499	162.9	63.9554	26478	Nasopharyngeal Swab	DNA	2023-04	No	Nagpur	Female	19-60	Rural
23G214-5G-287_S24	Siddharth TOmar	2024-04-08 04:01:00	COMPLETE	13115	5627046	2031434	36.101	Human		224	0.454621	81.928	1.02	5626822	4609936	4468550	4468416	4399708	159	154	37	35	494	162.73	57.3072	49973	Nasopharyngeal Swab	DNA	2023-04	No	Nagpur	Female	61-100	Rural
23G214-5G-288_S25	Siddharth TOmar	2024-04-08 04:01:00	COMPLETE	5337	7523202	209666	2.787	Human		1432	1	81.465	1.02	7521770	6127640	209882	209666	206490	154	150	38	35	622	156.51	58.1901	2036043	Nasopharyngeal Swab	DNA	2023-04	No	Bhandara	Male	0-18	Urban
23G214-5G-289_S26	Siddharth TOmar	2024-04-08 04:01:00	COMPLETE	17391	6215068	2039092	32.809	Human		686	0.538345	84.544	1.02	6214382	5253900	3788696	3787708	3715334	164	151	41	35	610	169.612	64.3514	530134	Nasopharyngeal Swab	DNA	2023-04	No	Nagpur	Male	19-60	Rural
23G214-5G-290_S27	Siddharth TOmar	2024-04-08 04:01:00	COMPLETE	13151	5923560	2032036	34.304	Human		226	0.520182	80.66	1.02	5923334	4777762	3906858	3906392	3845046	170	150	41	35	551	178.305	66.86	327159	Nasopharyngeal Swab	DNA	2023-04	No	Nagpur	Male	61-100	Rural
23G214-5G-291_S28	Siddharth TOmar	2024-04-08 04:01:00	COMPLETE	20068	5015762	2051990	40.911	Human		406	0.614896	82.608	1.03	5015356	4143090	3337506	3337134	3252920	182	154	37	35	582	188.402	63.5026	321699	Nasopharyngeal Swab	DNA	2023-04	No	Nagpur	Female	0-18	Urban
23G214-5G-292_S29	Siddharth TOmar	2024-04-08 04:01:00	COMPLETE	6714	10236154	2029330	19.825	Human		350	0.231855	85.852	1.01	10235804	8787606	8752656	8752586	8627628	169	152	45	35	499	177.873	69.8645	12782	Nasopharyngeal Swab	DNA	2023-04	No	Chandrapur	Female	19-60	Rural
23G214-5G-293_S30	Siddharth TOmar	2024-04-08 04:01:00	COMPLETE	9091	9550624	2023360	21.186	Human		80	0.255111	83.668	1.01	9550544	7990790	7931284	7931280	7840294	150	151	39	35	539	153.569	59.8632	20006	Nasopharyngeal Swab	DNA	2023-04	No	Nagpur	Female	61-100	Rural
23G214-5G-294_S31	Siddharth TOmar	2024-04-08 04:01:00	COMPLETE	16195	6562788	2030002	30.932	Human		266	0.38706	84.352	1.01	6562522	5535592	5244668	5244664	5167182	154	150	39	35	564	159.242	61.6523	100128	Nasopharyngeal Swab	DNA	2023-04	No	Chandrapur	Male	0-18	Rural
23G214-5G-295_S32	Siddharth TOmar	2024-04-08 04:01:00	COMPLETE	15927	8972488	2026544	22.586	Human		188	0.270754	84.481	1.01	8972300	7579848	7485022	7484830	7386460	163	150	40	35	502	169.074	64.0415	33740	Nasopharyngeal Swab	DNA	2023-04	No	Nagpur	Male	19-60	Urban
23G214-5G-296_S33	Siddharth TOmar	2024-04-08 04:01:00	COMPLETE	9525	7863898	443624	5.641	Human		2598	1	79.678	1.02	7861300	6263744	443858	443624	434294	200	168	44	35	614	210.803	74.3121	2472038	Nasopharyngeal Swab	DNA	2023-04	No	Nagpur	Male	61-100	Urban
23G214-5G-297_S34	Siddharth TOmar	2024-04-08 04:01:00	COMPLETE	17700	5188100	2041294	39.346	Human		286	0.529342	80.762	1.02	5187814	4189778	3856506	3856288	3778264	192	157	40	35	587	200.309	69.1073	137318	Nasopharyngeal Swab	DNA	2023-04	No	Nagpur	Female	0-18	Rural
23G214-5G-298_S35	Siddharth TOmar	2024-04-08 04:01:00	COMPLETE	21821	4491326	2040062	45.422	Human		198	0.579582	83.486	1.02	4491128	3749462	3519886	3519886	3451008	165	150	43	35	571	174.842	69.4939	83509	Nasopharyngeal Swab	DNA	2023-04	No	Chandrapur	Female	19-60	Rural
23G214-5G-299_S36	Siddharth TOmar	2024-04-08 04:01:00	COMPLETE	16603	4395958	978318	22.255	Human		968	1	79.981	1.04	4394990	3515134	978426	978318	940284	187	167	35	35	588	194.214	61.3691	1054816	Nasopharyngeal Swab	DNA	2023-04	No	Chandrapur	Female	61-100	Rural
23G214-5G-300_S37	Siddharth TOmar	2024-04-08 04:01:00	COMPLETE	8202	8921508	489110	5.482	Human		1350	1	81.27	1.01	8920158	7249448	489618	489110	482726	157	150	35	35	692	161.009	57.414	2394057	Nasopharyngeal Swab	DNA	2023-04	No	Nagpur	Male	0-18	Urban
23G214-5G-301_S38	Siddharth TOmar	2024-04-08 04:01:00	COMPLETE	12166	7203846	818842	11.367	Human		1410	1	79.872	1.01	7202436	5752694	819258	818842	807246	167	151	44	35	630	174.405	68.8379	1814639	Nasopharyngeal Swab	DNA	2023-04	No	Gadchiroli	Male	19-60	Rural
23G214-5G-302_S39	Siddharth TOmar	2024-04-08 04:01:00	COMPLETE	5855	6296118	2026438	32.186	Human		16	0.406653	79.215	1.01	6296102	4987484	4983216	4983210	4918462	162	152	42	36	471	168.142	65.4097	1391	Nasopharyngeal Swab	DNA	2023-04	No	Chandrapur	Male	61-100	Urban
23G214-5G-303_S40	Siddharth TOmar	2024-04-08 04:01:00	COMPLETE	14719	5806356	2040512	35.143	Human		230	0.460492	81.776	1.02	5806126	4748002	4431266	4431158	4343142	186	154	42	35	608	196.116	72.0511	126954	Nasopharyngeal Swab	DNA	2023-04	No	Gadchiroli	Female	0-18	Urban
23G214-5G-304_S41	Siddharth TOmar	2024-04-08 04:01:00	COMPLETE	17990	8921030	1801760	20.197	Human		2446	1	79.02	1.01	8918584	7047418	1803612	1801760	1779440	160	151	41	35	610	164.888	63.9622	1857949	Nasopharyngeal Swab	DNA	2023-04	No	Nagpur	Female	19-60	Rural
23G214-5G-305_S42	Siddharth TOmar	2024-04-08 04:01:00	COMPLETE	22667	7932238	2028770	25.576	Human		540	0.438669	80.668	1.01	7931698	6398312	4625974	4624836	4559372	172	153	38	35	595	179.933	63.7216	675824	Nasopharyngeal Swab	DNA	2023-04	No	Nagpur	Female	61-100	Urban
23G214-5G-306_S43	Siddharth TOmar	2024-04-08 04:01:00	COMPLETE	4555	8248562	297110	3.602	Human		1584	1	80.855	1.01	8246978	6668070	297472	297110	293254	173	150	38	35	654	179.583	62.86	2440730	Nasopharyngeal Swab	DNA	2023-04	No	Bhandara	Male	0-18	Rural
23G214-5G-307_S44	Siddharth TOmar	2024-04-08 04:01:00	COMPLETE	12042	6622414	2031316	30.673	Human		606	0.765159	77.493	1.02	6621808	5131418	2655780	2654762	2613848	168	151	40	35	599	174.595	63.0219	920443	Nasopharyngeal Swab	DNA	2023-04	No	Gadchiroli	Male	19-60	Urban
23G214-5G-308_S45	Siddharth TOmar	2024-04-08 04:01:00	COMPLETE	10984	7545960	1371450	18.175	Human		1134	1	79.44	1.02	7544826	5993634	1372500	1371450	1348050	180	152	35	35	604	188.273	61.375	1857945	Nasopharyngeal Swab	DNA	2023-04	No	Chandrapur	Male	61-100	Rural
23G214-5G-309_S46	Siddharth TOmar	2024-04-08 04:01:00	COMPLETE	14463	8060408	2039366	25.301	Human		368	0.324409	83.649	1.02	8060040	6742168	6286636	6286412	6165430	175	151	39	35	589	182.712	63.7765	176454	Nasopharyngeal Swab	DNA	2023-04	No	Gadchiroli	Female	0-18	Urban
23G214-5G-310_S47	Siddharth TOmar	2024-04-08 04:01:00	COMPLETE	17741	7827530	2026716	25.892	Human		208	0.310978	84.362	1.01	7827322	6603308	6517392	6517238	6430760	157	152	39	35	531	162.626	61.6053	29766	Nasopharyngeal Swab	DNA	2023-04	No	Nagpur	Female	19-60	Urban
23G214-5G-311_S48	Siddharth TOmar	2024-04-08 04:01:00	COMPLETE	5936	6939256	2025466	29.189	Human		0	0.373129	78.312	1.01	6939256	5434244	5428332	5428324	5360738	167	169	38	40	458	173.413	61.4335	2105	Nasopharyngeal Swab	DNA	2023-04	No	Chandrapur	Female	61-100	Urban

### Sheet: LSDV HITS
Taxon	Genus	23G214-5G-277_S14	23G214-5G-288_S25	23G214-5G-306_S43	23G214-5G-292_S29	23G214-5G-294_S31	23G214-5G-298_S35	23G214-5G-299_S36	23G214-5G-302_S39	23G214-5G-308_S45	23G214-5G-311_S48	23G214-5G-301_S38	23G214-5G-303_S40	23G214-5G-307_S44	23G214-5G-309_S46	23G214-5G-264_S1	23G214-5G-265_S2	23G214-5G-266_S3	23G214-5G-267_S4	23G214-5G-268_S5	23G214-5G-270_S7	23G214-5G-271_S8	23G214-5G-272_S9	23G214-5G-273_S10	23G214-5G-274_S11	23G214-5G-275_S12	23G214-5G-276_S13	23G214-5G-278_S15	23G214-5G-279_S16	23G214-5G-280_S17	23G214-5G-281_S18	23G214-5G-282_S19	23G214-5G-283_S20	23G214-5G-284_S21	23G214-5G-285_S22	23G214-5G-286_S23	23G214-5G-287_S24	23G214-5G-289_S26	23G214-5G-290_S27	23G214-5G-291_S28	23G214-5G-293_S30	23G214-5G-295_S32	23G214-5G-296_S33	23G214-5G-297_S34	23G214-5G-300_S37	23G214-5G-304_S41	23G214-5G-305_S42	23G214-5G-310_S47	23G214-5G-269_S6
Lumpy skin disease virus	Capripoxvirus	0	342.871	0	15.5906	1440.89	NA	NA	0	0	0	NA	0	NA	0	0	0	0	0	0	0	0	0	0	0	0	0	0	0	17.1864	10.5188	336.258	NA	25.9964	52.9468	70.5397	19.1551	160.216	14.2801	329.775	NA	NA	NA	NA	0	NA	NA	0	0
Streptococcus phage YMC-2011	Moineauvirus	12.3981	0	0	0	NA	60.6997	0	NA	0	0	NA	NA	NA	130.796	NA	0	NA	NA	NA	0	NA	173.441	NA	22.5305	0	NA	0	28.1911	0	NA	0	NA	NA	10.8609	NA	NA	NA	0	79.7685	0	NA	0	0	0	NA	0	222.667	NA
Pseudomonas virus H66	Hollowayvirus	0	0	0	0	NA	0	0	0	0	0	NA	90.8862	13.4209	NA	0	0	0	0	NA	NA	0	0	NA	0	0	0	0	0	0	0	0	0	NA	0	0	112.194	0	0	0	0	0	0	0	0	0	0	NA	0
Murine leukemia virus	Gammaretrovirus	30.9951	NA	0	0	NA	10.3727	NA	0	NA	0	NA	0	NA	NA	0	NA	0	0	NA	NA	0	0	0	0	NA	0	0	NA	0	NA	NA	0	NA	NA	NA	0	NA	NA	NA	0	0	NA	0	NA	0	NA	0	0
Pseudomonas virus LKA1	Stubburvirus	28.7635	NA	NA	0	0	NA	NA	0	NA	0	NA	NA	NA	NA	0	NA	NA	0	NA	NA	0	0	0	0	0	NA	0	NA	0	0	NA	0	0	NA	NA	0	0	0	NA	0	0	NA	NA	NA	NA	NA	0	0
Propionibacterium virus Attacne	Pahexavirus	NA	NA	NA	0	NA	NA	1543.35	0	NA	0	NA	NA	NA	NA	0	NA	0	0	0	0	NA	0	0	0	0	0	0	NA	0	0	NA	0	NA	0	0	NA	NA	0	NA	0	0	NA	0	NA	0	NA	0	0
Streptococcus virus Sfi21	Moineauvirus	NA	0	0	0	0	NA	NA	NA	0	0	NA	0	0	NA	0	0	0	0	NA	0	NA	19.4968	0	0	0	0	0	NA	0	0	0	0	NA	NA	0	NA	NA	0	0	0	0	0	0	0	NA	0	NA	0
Streptococcus virus Cp7	Cepunavirus	0	0	0	0	0	0	0	0	0	0	NA	0	0	NA	0	0	0	0	0	NA	0	0	0	NA	0	0	0	NA	0	NA	0	0	0	40.7283	NA	0	0	0	0	0	NA	0	0	NA	NA	0	NA	0
Escherichia virus Lambda	Lambdavirus	NA	NA	NA	NA	NA	16.5195	NA	0	NA	0	NA	NA	NA	NA	0	NA	NA	0	0	NA	0	0	0	0	0	0	0	NA	NA	0	NA	0	0	0	NA	NA	NA	NA	NA	0	0	NA	0	0	0	NA	0	0
Pseudomonas virus B3	Beetrevirus	0	0	0	0	NA	0	0	0	0	0	0	0	NA	0	0	0	0	0	0	0	0	0	0	0	0	0	NA	0	0	0	0	0	0	0	0	17.9823	0	0	0	0	0	0	0	0	0	0	NA	0
Propionibacterium phage PacnesP2	Pahexavirus	NA	NA	NA	0	0	NA	NA	0	NA	0	0	0	NA	0	0	0	0	0	0	NA	NA	0	0	0	0	0	0	NA	NA	0	0	0	0	0	0	0	0	0	NA	0	0	11.1941	0	0	0	0	0	0
Streptomyces phage GirlPower	Rimavirus	NA	0	0	0	0	0	0	0	0	0	0	NA	0	0	0	0	0	0	0	0	0	0	0	0	0	0	0	0	0	0	0	0	0	0	0	0	NA	0	0	0	0	0	0	NA	13.6793	0	0	0
Staphylococcus virus Sextaec	Sextaecvirus	0	46.2657	0	0	0	0	0	0	0	0	0	0	0	48.1882	0	0	0	0	0	0	NA	0	0	0	0	0	0	0	NA	0	0	0	0	0	NA	0	0	0	NA	0	0	NA	0	0	0	0	0	0
Staphylococcus virus SEP9	Sextaecvirus	0	21.4045	0	0	0	0	0	0	0	0	NA	0	0	23.7116	0	0	0	0	0	0	NA	0	0	0	0	0	0	NA	0	0	0	0	0	0	NA	0	0	0	NA	0	0	0	0	0	NA	0	0	0
Tupanvirus soda lake	Tupanvirus	0	0	NA	0	0	0	0	0	0	0	0	0	0	0	0	0	63.9647	0	0	0	0	0	0	0	0	0	0	0	0	0	0	0	662.121	0	0	0	0	0	NA	0	0	0	0	0	0	0	0	0
Mimivirus sp. SH	Mimivirus	0	0	0	0	0	0	0	0	0	0	0	0	0	0	0	0	29.4927	0	0	0	0	0	0	0	0	0	0	0	0	0	0	0	506.536	0	0	0	0	0	0	0	0	0	0	0	0	0	0	0
Megavirus chiliensis	Mimivirus	0	0	NA	0	0	0	0	0	0	0	0	0	0	0	NA	0	15.7039	0	0	0	0	0	0	0	0	0	0	0	0	0	0	0	239.876	0	0	0	0	0	0	0	0	0	0	0	0	0	0	0
Megavirus courdo7	Mimivirus	0	0	0	0	0	0	0	0	0	0	0	0	0	0	0	0	NA	0	0	0	0	0	0	0	0	0	0	0	0	0	0	0	285.173	0	0	0	0	0	0	0	NA	0	0	0	0	0	0	0
Acanthamoeba polyphaga mimivirus	Mimivirus	0	0	0	0	0	0	0	0	0	0	0	0	0	0	0	0	18.002	NA	0	0	0	0	0	0	0	0	0	0	NA	NA	0	0	136.284	0	0	0	0	0	0	0	0	NA	0	0	0	NA	0	0
Acanthamoeba castellanii mamavirus	Mimivirus	0	0	0	0	0	0	0	0	0	0	0	0	0	0	0	0	NA	0	0	0	0	0	0	0	0	0	0	0	0	0	0	0	61.0522	0	0	0	0	0	0	0	0	0	NA	0	0	0	0	0
Bandra megavirus	Mimivirus	0	0	0	0	0	0	0	0	0	0	0	0	0	0	0	0	NA	0	0	0	0	0	0	0	0	0	0	0	0	0	0	0	72.4748	0	0	0	0	0	0	0	0	0	0	0	0	0	0	0
Klosneuvirus KNV1	Klosneuvirus	NA	0	0	0	0	0	0	0	0	0	0	0	0	0	NA	0	NA	0	0	0	0	NA	0	0	0	0	0	0	0	0	0	0	15.3615	0	0	0	0	0	0	0	0	0	0	NA	0	0	0	0
Catovirus CTV1	Catovirus	0	0	0	0	0	0	0	0	0	0	0	0	0	0	0	0	NA	0	0	0	0	0	0	0	0	0	0	0	0	0	0	0	20.8759	0	0	0	0	0	0	0	0	0	0	0	0	0	0	0
Stenotrophomonas virus DLP5	Delepquintavirus	0	0	0	60.677	0	0	0	0	0	43.256	0	0	0	0	0	0	0	0	0	0	0	0	0	0	0	0	0	0	0	0	0	0	0	0	0	0	0	0	0	0	0	0	0	0	0	0	0	0
Streptococcus virus Cp1	Cepunavirus	0	0	0	0	0	0	0	0	0	0	NA	0	0	NA	0	0	0	NA	0	NA	0	NA	NA	NA	0	NA	0	0	0	220.174	0	0	0	40.3889	0	0	0	0	0	0	NA	0	0	NA	0	0	NA	0
Pseudomonas virus PMBT3	Maxrubnervirus	0	0	0	0	61.0215	0	0	0	0	0	NA	0	0	NA	0	0	0	0	0	0	0	0	0	0	0	0	0	0	0	NA	0	0	0	0	0	NA	0	0	0	3523.57	0	NA	0	NA	0	0	0	0
Pseudomonas virus Lana	Lanavirus	NA	0	0	0	98.4217	0	NA	0	0	0	0	NA	NA	NA	0	0	0	0	0	0	0	0	0	0	0	0	0	0	0	0	0	0	0	0	0	NA	0	0	0	357.077	0	NA	NA	0	NA	0	0	0

### Sheet: POST THRESHOLD
sample_name	total_reads	passed_filters	passed_filters_percent	total_ercc_reads	subsampled_fraction	quality_control	compression_ratio	reads_after_bowtie2_ercc_filtered	reads_after_fastp	reads_after_bowtie2_host_filtered	reads_after_hisat2_host_filtered	reads_after_czid_dedup	insert_size_median	insert_size_mode	insert_size_median_absolute_deviation	insert_size_min	insert_size_max	insert_size_mean	insert_size_standard_deviation	insert_size_read_pairs	sample_type	nucleotide_type	collection_date	water_control	collection_location	host_sex
23G214-5G-280_S17	9275260	2034836	21.938	480	0.276035	88.791	1.02	9274780	8235134	7372500	7371648	7246126	155	150	37	35	570	158.61	58.0474	297296	Nasopharyngeal Swab	DNA	2023-04	No	Nagpur	Female
23G214-5G-281_S18	9699090	1626738	16.772	2192	1	80.736	1.01	9696898	7828854	1627516	1626738	1608898	111	89	27	35	621	117.744	43.4184	1754429	Nasopharyngeal Swab	DNA	2023-04	No	Nagpur	Female
23G214-5G-282_S19	5492710	2037296	37.091	200	0.449943	83.38	1.02	5492510	4579632	4527918	4527902	4445226	162	164	43	35	513	168.052	65.6288	18426	Nasopharyngeal Swab	DNA	2023-04	No	Nagpur	Male
23G214-5G-284_S21	6518738	2035154	31.22	72	0.389468	81.628	1.02	6518666	5321058	5225486	5225478	5135136	160	154	40	35	500	165.409	61.9947	34016	Nasopharyngeal Swab	DNA	2023-04	No	Nagpur	Male
23G214-5G-285_S22	5697674	2027578	35.586	366	0.517148	84.66	1.01	5697308	4823318	3921338	3920694	3867544	138	150	35	35	538	143.006	53.1474	289487	Nasopharyngeal Swab	DNA	2023-04	No	Nagpur	Female
23G214-5G-286_S23	6248686	2030608	32.497	112	0.39703	83.068	1.02	6248574	5190534	5114554	5114492	5037114	158	152	41	35	499	162.9	63.9554	26478	Nasopharyngeal Swab	DNA	2023-04	No	Nagpur	Female
23G214-5G-287_S24	5627046	2031434	36.101	224	0.454621	81.928	1.02	5626822	4609936	4468550	4468416	4399708	159	154	37	35	494	162.73	57.3072	49973	Nasopharyngeal Swab	DNA	2023-04	No	Nagpur	Female
23G214-5G-288_S25	7523202	209666	2.787	1432	1	81.465	1.02	7521770	6127640	209882	209666	206490	154	150	38	35	622	156.51	58.1901	2036043	Nasopharyngeal Swab	DNA	2023-04	No	Bhandara	Male
23G214-5G-289_S26	6215068	2039092	32.809	686	0.538345	84.544	1.02	6214382	5253900	3788696	3787708	3715334	164	151	41	35	610	169.612	64.3514	530134	Nasopharyngeal Swab	DNA	2023-04	No	Nagpur	Male
23G214-5G-290_S27	5923560	2032036	34.304	226	0.520182	80.66	1.02	5923334	4777762	3906858	3906392	3845046	170	150	41	35	551	178.305	66.86	327159	Nasopharyngeal Swab	DNA	2023-04	No	Nagpur	Male
23G214-5G-291_S28	5015762	2051990	40.911	406	0.614896	82.608	1.03	5015356	4143090	3337506	3337134	3252920	182	154	37	35	582	188.402	63.5026	321699	Nasopharyngeal Swab	DNA	2023-04	No	Nagpur	Female
23G214-5G-292_S29	10236154	2029330	19.825	350	0.231855	85.852	1.01	10235804	8787606	8752656	8752586	8627628	169	152	45	35	499	177.873	69.8645	12782	Nasopharyngeal Swab	DNA	2023-04	No	Chandrapur	Female
23G214-5G-293_S30	9550624	2023360	21.186	80	0.255111	83.668	1.01	9550544	7990790	7931284	7931280	7840294	150	151	39	35	539	153.569	59.8632	20006	Nasopharyngeal Swab	DNA	2023-04	No	Nagpur	Female
23G214-5G-294_S31	6562788	2030002	30.932	266	0.38706	84.352	1.01	6562522	5535592	5244668	5244664	5167182	154	150	39	35	564	159.242	61.6523	100128	Nasopharyngeal Swab	DNA	2023-04	No	Chandrapur	Male
23G214-5G-298_S35	4491326	2040062	45.422	198	0.579582	83.486	1.02	4491128	3749462	3519886	3519886	3451008	165	150	43	35	571	174.842	69.4939	83509	Nasopharyngeal Swab	DNA	2023-04	No	Chandrapur	Female
23G214-5G-299_S36	4395958	978318	22.255	968	1	79.981	1.04	4394990	3515134	978426	978318	940284	187	167	35	35	588	194.214	61.3691	1054816	Nasopharyngeal Swab	DNA	2023-04	No	Chandrapur	Female
23G214-5G-301_S38	7203846	818842	11.367	1410	1	79.872	1.01	7202436	5752694	819258	818842	807246	167	151	44	35	630	174.405	68.8379	1814639	Nasopharyngeal Swab	DNA	2023-04	No	Gadchiroli	Male
